# Gene-vegetarianism interactions in calcium, testosterone, and eGFR identified in genome-wide analysis across 30 biomarkers

**DOI:** 10.1101/2022.10.21.22281358

**Authors:** Michael Francis, Kaixiong Ye

## Abstract

Existing vegetarian cohort studies have not considered the effects of genetic differences on health outcomes. First, we reduced inconsistencies among self-identified vegetarians in UK Biobank by utilizing two dietary surveys. Vegetarians were matched 1:4 with nonvegetarians for traditional association analyses, revealing significant effects of vegetarianism in 15/30 biomarkers. Cholesterol measures plus Vitamin D were significantly lower in vegetarians, while triglycerides were higher. A genome-wide association study revealed no genome-wide significant (GWS) associations with vegetarianism status. We performed genome-wide gene-vegetarianism interaction analyses for 30 biomarker traits (N=147,253). We detected a GWS interaction in calcium at rs72952628 (*P*=4.47×10^−8^). rs72952628 is in *MMAA*, a B_12_ metabolism gene; B_12_ has high deficiency potential in vegetarians. Gene-based interaction tests revealed two significant genes, *RNF168* in testosterone (*P*=1.45×10^−6^) and *DOCK4* in eGFR (*P*=6.76×10^−7^), which have previously been associated with testicular and renal traits, respectively. These findings indicate genotype can influence biomarker levels across vegetarians.
