## Supplementary Tables S1-5 for "Gene-vegetarianism interactions in calcium, testosterone, and eGFR identified in genome-wide analysis across 30 biomarkers": SupplementaryTables_S1-S5.xlsx

### Sheet: S1. Participant characteristics
Categorical variable	Data completeness (%; N=155,375)	Percentage full cohort	Percentage non-vegetarians (N=153,047)	Percentage vegetarians (N=2,328)
Vegetarian	100	1.498	0	100
Sex (female)	100	54.329	54.149	66.151
Genotype batch (Axiom array)	100	89.741	89.71	91.796
Alcohol user (≥3 drinks/week)	99.942	49.8	49.882	44.201
Previous Smoker	100	35.808	35.839	33.763
Current Smoker	100	7.572	7.586	6.658
Statin user	99.721	14.381	14.527	4.741
Sex hormone medication user	99.721	2.778	2.775	2.931
Continuous variable	Data completeness (%)	Mean (SD) full	Mean (SD) non-vegetarians	Mean (SD) vegetarians
Age	100	56.33 (7.88)	56.39 (7.87)	52.65 (7.77)
Townsend deprivation index	99.876	-1.73 (2.779)	-1.74 (2.78)	-1.12 (2.96)
BMI (kg/m2)	99.491	26.94 (4.638)	26.97 (4.64)	24.82 (4.24)
Continuous serum biomarker	Data completeness (%)	Mean (SD) full	Mean (SD) non-vegetarians	Mean (SD) vegetarians
Alanine aminotransferase (U/L)	95.253	23.02 (13.45)	23.07 (13.49)	19.27 (10.54)
Albumin (g/L)	87.087	45.39 (2.6)	45.39 (2.6)	45.39 (2.58)
Alkaline phosphatase (U/L)	95.278	81.65 (25.1)	81.66 (25.12)	80.9 (23.7)
Apolipoprotein A (g/L)	86.515	1.56 (0.27)	1.56 (0.27)	1.57 (0.27)
Apolipoprotein B (unadjusted; g/L)	94.861	1.03 (0.23)	1.03 (0.23)	0.97 (0.22)
Apolipoprotein B (adjusted for statins; g/L)	94.861	1.08 (0.24)	1.08 (0.24)	0.99 (0.23)
Aspartate aminotransferase (U/L)	94.96	25.92 (9.45)	25.94 (9.47)	24.97 (8.32)
Bioavailable testosterone (nmol/L)	76.969	2 (1.74)	2.01 (1.74)	1.63 (1.75)
C-reactive protein (mg/L)	95.082	2.34 (4.1)	2.35 (4.11)	1.79 (3.41)
Calcium (mmol/L)	87.046	2.38 (0.09)	2.38 (0.09)	2.37 (0.09)
Cholesterol (unadjusted; mmol/L)	95.274	5.72 (1.12)	5.72 (1.12)	5.52 (1.03)
Cholesterol (adjusted for statins; mmol/L)	95.274	5.94 (1.09)	5.95 (1.09)	5.6 (1.05)
Creatinine (umol/L)	95.228	72.1 (17.25)	72.23 (17.3)	63.33 (10.67)
Cystatin C (mg/L)	95.274	0.89 (0.16)	0.89 (0.16)	0.89 (0.13)
Direct bilirubin (umol/L)	82.078	1.84 (0.83)	1.84 (0.82)	1.84 (1.15)
eGFR (mL/min/1.73m2)	95.156	95.91 (13.85)	95.84 (13.86)	100.01 (12.63)
Free testosterone (nmol/L)	78.674	0.11 (0.11)	0.11 (0.11)	0.09 (0.11)
Gamma glutamyltransferase (U/L)	95.224	34.97 (36.44)	35.09 (36.49)	26.77 (32.23)
Glucose (mmol/L)	86.981	5.1 (1.11)	5.11 (1.12)	4.93 (0.7)
HbA1c (mmol/mol)	95.131	35.52 (5.9)	35.53 (5.92)	34.39 (4.3)
HDL cholesterol (mmol/L)	87.047	1.48 (0.39)	1.48 (0.39)	1.5 (0.38)
IGF-1 (nmol/L)	94.77	21.73 (5.63)	21.73 (5.64)	21.3 (5.46)
LDL direct (unadjusted; mmol/L)	95.088	3.57 (0.85)	3.57 (0.85)	3.39 (0.78)
LDL direct (adjusted for statins; mmol/L)	95.088	3.75 (0.84)	3.75 (0.84)	3.45 (0.8)
Lipoprotein A (nmol/L)	76.113	43.83 (49.25)	43.88 (49.28)	40.94 (47.35)
Oestradiol (pmol/L)	16.017	473.18 (455.46)	471.53 (454.91)	543.79 (473.62)
Phosphate (mmol/L)	86.916	1.16 (0.16)	1.16 (0.16)	1.17 (0.17)
Rheumatoid factor (IU/ml)	8.335	24.36 (19.69)	24.36 (19.69)	24.6 (19.69)
SHBG (nmol/L)	86.247	52.71 (28.12)	52.6 (28.05)	60.26 (31.55)
(Total) Testosterone (nmol/L)	84.478	6.68 (6.06)	6.69 (6.06)	5.53 (6.07)
Total bilirubin (umol/L)	94.919	9.31 (4.48)	9.31 (4.48)	9.17 (4.82)
Total protein (g/L)	86.998	72.34 (4.02)	72.34 (4.02)	72.04 (3.97)
Triglycerides (mmol/L)	95.209	1.69 (0.98)	1.69 (0.98)	1.65 (1.04)
Urate (umol/L)	95.165	305.84 (78.99)	306.41 (78.99)	268.84 (70.12)
Urea (mmol/L)	95.227	5.36 (1.33)	5.37 (1.33)	4.45 (1.12)
Vitamin D (nmol/L)	91.354	50.75 (20.83)	50.86 (20.81)	43.74 (21.03)

### Sheet: S2. Matching summary
Call:
matchit(formula = Veg5yr1 ~ Age + Sex + BMI + AlcoholFreq + PreviousSmoker +
CurrentSmoker + zTownsend + PCA1 + PCA2 + PCA3 + PCA4 + PCA5,
data = tab3, method = "nearest", distance = "glm", replace = FALSE,
ratio = 4)
Summary of Balance for All Data:
	Means Treated	Means Control	Std. Mean Diff.	Var. Ratio	eCDF Mean	eCDF Max
distance	0.0241	0.0148	0.55	2.1203	0.201	0.3038
Age	52.6691	56.4053	-0.4819	0.9721	0.1168	0.1935
Sex	1.66	1.5415	0.2502	0.9042	0.0593	0.1185
BMI	24.8177	26.9676	-0.5067	0.8378	0.1099	0.2201
AlcoholFreq	0.4416	0.4992	-0.1159	.	0.0576	0.0576
PreviousSmoker	0.3387	0.3595	-0.0441	.	0.0209	0.0209
CurrentSmoker	0.0662	0.0761	-0.0398	.	0.0099	0.0099
zTownsend	0.2204	-0.0044	0.2107	1.1439	0.0632	0.1079
PCA1	-12.1063	-12.1118	0.0026	1.0017	0.0029	0.0131
PCA2	3.6085	3.6753	-0.0361	1.11	0.0094	0.0184
PCA3	-1.4092	-1.44	0.0164	1.1058	0.0058	0.0172
PCA4	0.6801	0.8421	-0.0421	1.1349	0.0095	0.0219
PCA5	-0.9769	-1.0674	0.014	0.9523	0.0098	0.0297
Summary of Balance for Matched Data:
	Means Treated	Means Control	Std. Mean Diff.	Var. Ratio	eCDF Mean	eCDF Max	Std. Pair Dist.
distance	0.0241	0.0241	0.0018	1.0216	0	0.0013	0.0022
Age	52.6691	52.5763	0.012	0.9406	0.0137	0.0308	0.8675
Sex	1.66	1.6581	0.0041	0.9976	0.001	0.0019	0.8408
BMI	24.8177	24.8616	-0.0104	1.2414	0.0123	0.03	0.7173
AlcoholFreq	0.4416	0.4513	-0.0196	.	0.0097	0.0097	0.9729
PreviousSmoker	0.3387	0.3329	0.0121	.	0.0057	0.0057	0.9402
CurrentSmoker	0.0662	0.065	0.0048	.	0.0012	0.0012	0.4972
zTownsend	0.2204	0.2329	-0.0117	0.9396	0.0078	0.023	1.0571
PCA1	-12.1063	-12.1356	0.0139	0.9735	0.0073	0.0252	1.0133
PCA2	3.6085	3.6183	-0.0053	1.0615	0.0025	0.0091	0.9927
PCA3	-1.4092	-1.3949	-0.0076	1.0434	0.0039	0.0146	1.0668
PCA4	0.6801	0.6932	-0.0034	0.9681	0.004	0.0123	1.0203
PCA5	-0.9769	-0.8442	-0.0205	0.9282	0.0081	0.0198	1.0846
Sample Sizes:
	Control	Treated
All	151998	2312
Matched	9248	2312
Unmatched	142750	0
Discarded	0	0

### Sheet: S3.Vegetarianism effects
		Full cohort				Sex-stratified
Category	Biomarker name	BetaVeg	SE	P	N (veg/non-veg)	BetaVeg-M	SE-M	P-M	N (veg/non-veg)-M	BetaVeg-F	SE-F	P-F	N (veg/non-veg)-F
Blood lipids	Apolipoprotein A	-0.076	0.02	0.00022	2011/8021	-0.126736	0.0355111	0.000363331	687/2798	-0.051	0.026	0.046	1324/5223
	Apolipoprotein B	-0.175	0.022	1.1e-15	2197/8786	-0.192469	0.0380925	4.5645e-07	745/3014	-0.167	0.028	5e-10	1452/5772
	HDL cholesterol	-0.155	0.02	3.7e-15	2026/8075	-0.208388	0.0348543	2.47471e-09	689/2800	-0.131	0.025	6.8e-08	1337/5275
	LDL direct	-0.176	0.022	1.1e-15	2212/8808	-0.211267	0.0372036	1.45987e-08	757/3025	-0.158	0.028	6.8e-09	1455/5783
	Lipoprotein A	-0.062	0.026	0.016	1774/7068	0.0318461	0.0439467	0.468722	608/2415	-0.113	0.032	0.00048	1166/4653
	Cholesterol	-0.188	0.022	2e-17	2215/8826	-0.223819	0.0381215	4.6998e-09	758/3030	-0.17	0.027	3.2e-10	1457/5796
	Triglycerides	0.223	0.021	4e-26	2212/8819	0.230134	0.0398029	7.98879e-09	756/3027	0.222	0.026	5e-20	1456/5792
Hormones	IGF 1	-0.209	0.022	2.1e-20	2201/8785	-0.150273	0.0361741	3.33761e-05	752/3013	-0.238	0.028	5.3e-17	1449/5772
	Vitamin D	-0.388	0.026	2.1e-49	2130/8521	-0.356414	0.0441826	9.66986e-16	738/2956	-0.405	0.033	1.5e-35	1392/5565
	Bioavailable testosterone	-0.026	0.016	0.107	1743/6981	-0.0291545	0.0267282	0.275447	679/2761	-0.041	0.02	0.042	1064/4220
	Free testosterone	-0.016	0.016	0.314	1784/7220	-0.0259667	0.0256344	0.31115	678/2767	-0.021	0.02	0.293	1106/4453
	Testosterone	-0.024	0.015	0.109	1919/7672	-0.0269038	0.0248826	0.279666	751/2994	-0.04	0.019	0.035	1168/4678
	SHBG	-0.027	0.021	0.187	2005/7995	-0.0351172	0.0314003	0.263486	682/2783	-0.023	0.028	0.389	1323/5212
Liver markers	Alanine aminotransferase	-0.144	0.021	6.6e-12	2212/8827	-0.138463	0.0361794	0.000131747	755/3029	-0.141	0.026	2.1e-08	1457/5798
	Albumin	-0.072	0.024	0.003	2026/8075	-0.0808495	0.0392876	0.0396753	688/2800	-0.064	0.03	0.032	1338/5275
	Alkaline phosphatase	0.139	0.022	4.4e-10	2215/8826	0.103311	0.0370837	0.00536492	758/3030	0.149	0.028	5.7e-08	1457/5796
	Aspartate aminotransferase	0.035	0.022	0.108	2206/8792	1.91201e-05	0.0378493	0.999597	754/3020	0.058	0.027	0.03	1452/5772
	C reactive protein	-0.044	0.022	0.044	2202/8812	0.0199031	0.0375927	0.596532	750/3023	-0.084	0.03	0.002	1452/5789
	Gamma glutamyltransferase	-0.149	0.021	2.2e-12	2212/8819	-0.148894	0.0320359	3.47093e-06	757/3026	-0.148	0.028	5.3e-08	1455/5793
	Direct bilirubin	-0.016	0.025	0.508	1888/7560	-0.0106681	0.0400635	0.790039	704/2844	-0.016	0.032	0.611	1184/4716
	Total bilirubin	-0.028	0.022	0.212	2206/8787	-0.0133007	0.0365522	0.715967	755/3018	-0.032	0.029	0.265	1451/5769
	Total protein	-0.069	0.025	0.005	2026/8074	-0.115242	0.0409111	0.00487639	689/2802	-0.044	0.031	0.154	1337/5272
Kidney markers	Creatinine	-0.44	0.018	1.4e-135	2212/8822	-0.576845	0.0284799	1.1296e-86	756/3029	-0.367	0.022	2.8e-61	1456/5793
	Cystatin C	0.338	0.02	1.1e-65	2213/8830	0.285433	0.0314244	1.6626e-19	757/3029	0.365	0.026	5e-49	1456/5801
	eGFR	-0.027	0.02	0.172	2210/8820	-0.0019654	0.0322254	0.951371	755/3028	-0.041	0.025	0.094	1455/5792
	HbA1c	0.014	0.021	0.517	2198/8782	-0.0396809	0.0386452	0.304582	748/3008	0.045	0.025	0.069	1450/5774
	Urate	-0.162	0.017	1.7e-20	2209/8817	-0.176414	0.0286629	8.30405e-10	757/3026	-0.154	0.023	1.7e-12	1452/5791
	Urea	-0.613	0.023	1.9e-151	2212/8821	-0.642716	0.0392796	3.41864e-58	757/3029	-0.6	0.028	9.2e-99	1455/5792
Minerals	Calcium	-0.078	0.025	0.002	2025/8072	-0.110665	0.0411146	0.00714476	687/2802	-0.06	0.031	0.057	1338/5270
	Phosphate	0.01	0.025	0.692	2023/8055	-0.00863665	0.0457917	0.850411	688/2791	0.021	0.03	0.472	1335/5264

### Sheet: S4.GWAS GWIS summary
Genome -wide analyses: top results
Association
											Top variant									Top gene
Trait	Model	N	N (vegetarian)	N (non-vegetarian)	# variants tested	GC λ (variant-level)	Spearman's R (Effect of standard vs. BMI model at variant-level)	Slope b (Effect of standard vs. BMI model at variant-level)	Spearman's R (P-values of standard vs. BMI model at variant-level)	Slope b (P-values of standard vs. BMI model at variant-level)	rsID	CHR	POS	A0	A1	A1Freq	P interaction	#genes tested	GC λ (gene-level)	Gene name	CHR	START	STOP	NSNPS	NPARAM	P interaction (MULTI)
Vegetarianism	standard	155091	2327	152764	7918740	1.03136	0.989178	0.999142	0.96634	0.9812	11:870094_CG_C	11	870094	CG	C	0.0254314	1.61269e-07	18208	1.0618	HLA-DPB1	6	33041703	33058473	331	12	1.123e-05
Vegetarianism	adj-BMI	154309	2312	151997	7918740	1.03161	0.989178	0.999142	0.96634	0.9812	4:183448129_AT_A	4	183448129	AT	A1	0.0749658	1.35835e-07	18208	1.0505	YWHAZ	8	101929804	101967717	89	10	4.657e-05
Interaction
											Top variant									Top gene
Trait	Model	N	N (vegetarian)	N (non-vegetarian)	# variants tested	GC λ (variant-level)	Spearman's R (Interaction effect of standard vs. BMI model at variant-level)	Slope b (Interaction effect of standard vs. BMI model at variant-level)	Spearman's R (Interaction P-values of standard vs. BMI model at variant-level)	Slope b (Interaction P-values of standard vs. BMI model at variant-level)	rsID	CHR	POS	A0	A1	A1Freq	P interaction	#genes tested	GC λ (gene-level)	Gene name	CHR	START	STOP	NSNPS	NPARAM	P interaction (MULTI)
Alanine aminotransferase	standard	147216	2217	144999	7934157	0.997823	0.998874	0.953426	0.857913	0.859064	rs140972619	8	120915572	T	A	0.945786	2.97368e-07	18208	0.940175	TMEM64	8	91633223	91660133	34	6	9.9051e-06
Albumin	standard	134590	2032	132558	7934157	1.00602	0.999188	0.979273	0.941483	0.940771	rs6544474	2	41965148	A	C	0.71101	5.14183e-07	18208	0.93332	CST9L	20	23544369	23551386	35	7	3.7958e-05
Alkaline phosphatase	standard	147253	2220	145033	7934157	1.01001	0.999326	0.978938	0.951277	0.951978	rs145646216	18	74039401	A	T	0.966621	8.83851e-07	18208	1.03817	ATXN3	14	92523896	92574965	243	9	3.9819e-05
Apolipoprotein A	standard	133705	2017	131688	7934157	1.00244	0.999071	0.969857	0.885685	0.886781	rs3904916	1	58625501	G	A	0.856915	4.73473e-07	18208	0.938993	ZNF146	19	36703504	36730676	72	8	7.7515e-05
Apolipoprotein B	standard	146611	2202	144409	7934157	1.01678	0.999276	0.966738	0.934995	0.934129	rs112195295	17	65009997	T	C	0.971349	7.20692e-07	18208	0.996249	PFKL	21	45717925	45748261	101	15	1.2267e-05
Aspartate aminotransferase	standard	146764	2211	144553	7934157	0.999436	0.999291	0.994795	0.967262	0.96723	rs72992774	11	106261461	A	C	0.975172	1.71817e-06	18208	0.927318	FAM76A	1	28050490	28090426	73	7	2.282e-05
Bioavailable testosterone	standard	118947	1747	117200	7934157	1.02222	0.999479	1.0005	0.993623	0.993341	rs7299505	12	8716936	A	T	0.646374	4.18393e-07	18208	1.04033	RNF168	3	196194654	196232639	112	12	1.4552e-05
C reactive protein	standard	146949	2207	144742	7934157	1.00655	0.998364	0.893114	0.757423	0.756093	rs67413119	1	81672551	A	G	0.8777	1.00633e-07	18208	0.981717	ANTXRL	10	47656233	47702443	33	10	1.9975e-05
Calcium	standard	134526	2031	132495	7934157	1.01215	0.999436	0.998134	0.983161	0.982879	rs72952628	4	146637234	T	C	0.963073	4.24912e-08	18208	0.96727	C4orf51	4	146599356	146654949	170	21	1.5595e-05
Cholesterol	standard	147247	2220	145027	7934157	1.01074	0.999449	0.991596	0.981753	0.982305	rs62371291	5	16631751	G	A	0.905142	1.63065e-06	18208	0.995738	HUS1B	6	654939	658964	7	5	2.441e-05
Creatinine	standard	147175	2217	144958	7934157	1.00396	0.999387	0.991742	0.971278	0.971032	rs17179666	15	25126836	C	T	0.967892	6.67632e-07	18208	0.936253	CHRNA7	15	32320686	32463384	250	23	0.00010562
Cystatin C	standard	147248	2218	145030	7934157	1.00313	0.998872	0.942808	0.845237	0.846703	rs195605	2	53491777	A	G	0.684076	2.99456e-07	18208	0.962769	SAMD11	1	857993	880961	56	13	3.768e-06
Direct bilirubin	standard	126851	1888	124963	7934157	1.00773	0.999447	0.995501	0.990755	0.990649	rs10122851	9	87983336	A	G	0.929535	1.02074e-06	18208	1.01014	GABRA5	15	27109866	27195357	169	24	8.7427e-05
eGFR	standard	147065	2215	144850	7934157	1.00037	0.99907	0.956852	0.89246	0.893496	rs17159341	7	111826276	G	A	0.855576	2.57853e-07	18208	0.991048	ZNF277	7	111844643	111984989	232	16	6.7649e-07
Free testosterone	standard	121590	1788	119802	7934157	1.01628	0.999364	0.982949	0.960052	0.960191	rs11631621	15	62094844	A	G	0.678798	8.58776e-07	18208	1.04895	BAIAP2L1	7	97919962	98032427	259	11	4.5461e-05
Gamma glutamyltransferase	standard	147170	2217	144953	7934157	1.01041	0.998908	0.961596	0.858678	0.856997	rs112521908	2	56588191	G	A	0.94487	6.04377e-07	18208	1.09836	TMEM64	8	91633223	91660133	34	6	8.9252e-06
HbA1c	standard	147055	2202	144853	7934157	1.00074	0.999114	0.984953	0.917153	0.917322	rs774069597	16	11227532	G	GTCA	0.966835	8.12803e-07	18208	1.02752	TMEM173	5	138854113	138864343	10	3	0.00020022
HDL cholesterol	standard	134528	2032	132496	7934157	1.00059	0.998781	0.943015	0.814704	0.814977	rs3904916	1	58625501	G	A	0.856819	1.08438e-06	18208	1.01136	IGDCC3	15	65618465	65672378	107	22	1.4829e-05
IGF 1	standard	146466	2206	144260	7934157	1.01201	0.999353	1.0014	0.959761	0.959753	rs2554612	8	3801398	A	G	0.665816	1.46281e-07	18208	0.945384	CD80	3	119242140	119280481	129	23	2.553e-05
LDL direct	standard	146960	2217	144743	7934157	1.01267	0.999381	0.978129	0.960951	0.961063	rs2065237	21	16939662	G	T	0.801368	1.64421e-06	18208	0.995691	DNMBP	10	101634334	101771676	417	14	6.7417e-05
Lipoprotein A	standard	117616	1778	115838	7934157	1.01448	0.999467	1.00171	0.99619	0.996017	rs491292	11	117755082	T	C	0.78908	5.5798e-07	18208	0.985474	ZNF439	19	11957541	11981306	73	11	3.0849e-05
Phosphate	standard	134326	2029	132297	7934157	1.00873	0.999426	0.998405	0.988024	0.988117	rs62447717	7	47722910	G	C	0.616146	2.13019e-07	18208	0.98462	KIF17	1	20989475	21046317	162	32	2.6743e-05
SHBG	standard	133297	2009	131288	7934157	0.993066	0.998522	0.903498	0.769312	0.769628	rs28676965	4	10479759	A	G	0.875631	5.44322e-07	18208	1.00788	INTU	4	128552087	128638934	135	13	3.9266e-06
Testosterone	standard	130550	1924	128626	7934157	1.02423	0.999436	0.998967	0.982579	0.982533	rs111774382	7	138644551	G	A	0.967457	7.07788e-07	18208	0.962769	RNF168	3	196194654	196232639	112	12	1.4472e-06
Total bilirubin	standard	146700	2211	144489	7934157	0.989867	0.999371	0.991235	0.960722	0.960637	rs1394831	2	114922490	A	G	0.767233	3.16863e-07	18208	1.01591	NAA15	4	140220621	140312935	185	13	2.4394e-05
Total protein	standard	134454	2032	132422	7934157	1.00502	0.999442	0.997465	0.978751	0.978404	rs77853299	8	4410318	C	A	0.881203	7.66386e-07	18208	1.00629	CDO1	5	115139430	115154405	11	6	1.0701e-05
Triglycerides	standard	147146	2217	144929	7934157	1.00874	0.998948	0.93275	0.83568	0.834486	rs79003536	1	118183244	G	A	0.925051	1.6061e-06	18208	0.928158	FAM98A	2	33807727	33826362	41	11	3.1934e-05
Urate	standard	147079	2214	144865	7934157	0.984989	0.998563	0.930994	0.764453	0.765441	rs74392112	3	153719823	A	G	0.984164	5.12934e-07	18208	0.936899	UNC79	14	93797565	94175222	804	21	2.2876e-05
Urea	standard	147175	2217	144958	7934157	0.995017	0.999449	0.996453	0.975176	0.974641	9:140119830 AG A	9	140119830	A	AG	0.964761	8.53651e-07	18208	0.986467	RFK	9	78999433	79011444	40	12	0.00010945
Vitamin D	standard	141185	2135	139050	7934157	1.01613	0.999342	0.988756	0.957344	0.956775	rs1369415	4	37292307	T	C	0.654125	4.61127e-07	18208	0.980705	BRINP3	1	190065792	190449534	673	23	3.8809e-06
Alanine aminotransferase	adj-BMI	146890	2210	144680	7934157	1.00531	0.998874	0.953426	0.857913	0.859064	rs140972619	8	120915572	T	A	0.9458	4.17465e-07	18208	0.938614	TMEM64	8	91633223	91660133	34	6	6.4896e-06
Albumin	adj-BMI	134294	2025	132269	7934157	1.00418	0.999188	0.979273	0.941483	0.940771	rs6544474	2	41965148	A	C	0.710996	4.45536e-07	18208	0.951469	ZNF347	19	53640553	53664322	46	8	3.8928e-05
Alkaline phosphatase	adj-BMI	146927	2213	144714	7934157	1.01287	0.999326	0.978938	0.951277	0.951978	rs145646216	18	74039401	A	T	0.966611	9.22285e-07	18208	0.996761	ATXN3	14	92523896	92574965	243	9	3.9818e-05
Apolipoprotein A	adj-BMI	133410	2010	131400	7934157	1.00357	0.999071	0.969857	0.885685	0.886781	rs3904916	1	58625501	G	A	0.856866	1.22005e-06	18208	0.951401	ZNF146	19	36703504	36730676	72	8	4.5804e-05
Apolipoprotein B	adj-BMI	146286	2195	144091	7934157	1.01578	0.999276	0.966738	0.934995	0.934129	rs12938875	17	1526933	C	G	0.79136	6.71939e-07	18208	0.99518	SLC43A2	17	1476678	1534130	123	29	4.2998e-05
Aspartate aminotransferase	adj-BMI	146439	2204	144235	7934157	1.00332	0.999291	0.994795	0.967262	0.96723	rs72992774	11	106261461	A	C	0.975156	1.50469e-06	18208	0.925111	FAM76A	1	28050490	28090426	73	7	3.8016e-05
Bioavailable testosterone	adj-BMI	118672	1742	116930	7934157	1.02187	0.999479	1.0005	0.993623	0.993341	rs7299505	12	8716936	A	T	0.646441	4.77072e-07	18208	1.00795	RNF168	3	196194654	196232639	112	12	3.4428e-05
C reactive protein	adj-BMI	146623	2200	144423	7934157	1.0179	0.998364	0.893114	0.757423	0.756093	rs67413119	1	81672551	A	G	0.87769	7.16492e-07	18208	0.991234	PTPRK	6	128288924	128843870	875	45	6.1444e-05
Calcium	adj-BMI	134230	2024	132206	7934157	1.0098	0.999436	0.998134	0.983161	0.982879	rs72952628	4	146637234	T	C	0.963082	6.28511e-08	18208	0.984044	CLU	8	27453434	27474328	38	12	1.3974e-05
Cholesterol	adj-BMI	146921	2213	144708	7934157	1.01057	0.999449	0.991596	0.981753	0.982305	rs1766846	6	654075	A	C	0.921083	1.65896e-06	18208	1.03506	HUS1B	6	654939	658964	7	5	9.9795e-06
Creatinine	adj-BMI	146852	2210	144642	7934157	1.00334	0.999387	0.991742	0.971278	0.971032	rs17179666	15	25126836	C	T	0.967879	6.04622e-07	18208	0.907387	CHRNA7	15	32320686	32463384	250	23	8.4528e-05
Cystatin C	adj-BMI	146922	2211	144711	7934157	1.00565	0.998872	0.942808	0.845237	0.846703	rs6973117	7	97018719	T	G	0.889823	6.06497e-07	18208	0.957921	NDC1	1	54230133	54306225	109	9	1.5455e-05
Direct bilirubin	adj-BMI	126585	1886	124699	7934157	1.00699	0.999447	0.995501	0.990755	0.990649	rs10122851	9	87983336	A	G	0.929549	1.38863e-06	18208	0.986236	GABRA5	15	27109866	27195357	169	24	0.0001085
eGFR	adj-BMI	146742	2208	144534	7934157	1.00166	0.99907	0.956852	0.89246	0.893496	rs57702163	16	9344661	T	C	0.824686	2.42583e-07	18208	0.952482	ZNF277	7	111844643	111984989	232	16	9.2806e-06
Free testosterone	adj-BMI	121312	1783	119529	7934157	1.01543	0.999364	0.982949	0.960052	0.960191	rs712461	14	48488489	A	G	0.735274	1.5647e-06	18208	1.07042	TNKS	8	9410756	9640856	814	14	6.1117e-05
Gamma glutamyltransferase	adj-BMI	146846	2210	144636	7934157	1.02006	0.998908	0.961596	0.858678	0.856997	rs245981	7	29299771	G	T	0.972426	3.8213e-07	18208	1.08257	TMEM64	8	91633223	91660133	34	6	3.3783e-06
HbA1c	adj-BMI	146720	2196	144524	7934157	1.00201	0.999114	0.984953	0.917153	0.917322	rs79567338	16	87756563	C	G	0.906888	1.18971e-06	18208	1.04478	KLHDC10	7	129708349	129776560	149	14	0.00033363
HDL cholesterol	adj-BMI	134232	2025	132207	7934157	1.00303	0.998781	0.943015	0.814704	0.814977	rs6666175	1	58659355	G	C	0.858663	2.10791e-06	18208	0.92141	IGDCC3	15	65618465	65672378	107	22	0.00011501
IGF 1	adj-BMI	146141	2199	143942	7934157	1.01264	0.999353	1.0014	0.959761	0.959753	rs2554612	8	3801398	A	G	0.665824	5.19123e-07	18208	0.965791	CD80	3	119242140	119280481	129	22	4.4659e-05
LDL direct	adj-BMI	146635	2210	144425	7934157	1.01182	0.999381	0.978129	0.960951	0.961063	rs751150	2	2116870	C	A	0.672524	9.73818e-07	18208	1.04828	SLC43A2	17	1476678	1534130	123	30	0.0003385
Lipoprotein A	adj-BMI	117356	1772	115584	7934157	1.01353	0.999467	1.00171	0.99619	0.996017	rs491292	11	117755082	T	C	0.789048	5.85326e-07	18208	0.950974	ZNF439	19	11957541	11981306	73	11	1.9856e-05
Phosphate	adj-BMI	134030	2022	132008	7934157	1.01056	0.999426	0.998405	0.988024	0.988117	rs62447717	7	47722910	G	C	0.616187	1.82844e-07	18208	1.00669	KIF17	1	20989475	21046317	162	32	1.2606e-05
SHBG	adj-BMI	133007	2004	131003	7934157	0.994696	0.998522	0.903498	0.769312	0.769628	rs1159021	4	128635999	C	T	0.551932	8.50967e-07	18208	0.985428	INTU	4	128552087	128638934	135	14	3.5008e-06
Testosterone	adj-BMI	130245	1917	128328	7934157	1.02436	0.999436	0.998967	0.982579	0.982533	rs111774382	7	138644551	G	A	0.967446	7.81104e-07	18208	1.00713	RNF168	3	196194654	196232639	112	11	1.0268e-06
Total bilirubin	adj-BMI	146375	2204	144171	7934157	0.98914	0.999371	0.991235	0.960722	0.960637	rs1394831	2	114922490	A	G	0.767188	7.6146e-07	18208	0.983214	NAA15	4	140220621	140312935	185	13	3.3075e-05
Total protein	adj-BMI	134161	2025	132136	7934157	1.00222	0.999442	0.997465	0.978751	0.978404	rs77853299	8	4410318	C	A	0.881228	9.30548e-07	18208	0.973593	CDO1	5	115139430	115154405	11	6	7.5364e-06
Triglycerides	adj-BMI	146822	2210	144612	7934157	1.01033	0.998948	0.93275	0.83568	0.834486	rs73156732	13	24147691	G	A	0.97114	4.067e-07	18208	0.927915	KDM1B	6	18153619	18225085	247	18	8.3628e-05
Urate	adj-BMI	146754	2207	144547	7934157	0.988571	0.998563	0.930994	0.764453	0.765441	rs3762085	10	24720444	T	C	0.633382	2.39658e-06	18208	0.898216	UNC79	14	93797565	94175222	804	21	8.0468e-05
Urea	adj-BMI	146851	2210	144641	7934157	0.997865	0.999449	0.996453	0.975176	0.974641	9:140119830 AG A	9	140119830	A	AG	0.96475	1.08752e-06	18208	1.0061	RFK	9	78999433	79011444	40	12	3.4879e-05
Vitamin D	adj-BMI	140871	2128	138743	7934157	1.01683	0.999342	0.988756	0.957344	0.956775	rs1369415	4	37292307	T	C	0.654144	2.42877e-07	18208	1.05188	NWD2	4	37244690	37452087	608	40	5.0677e-06

### Sheet: S5.GWAS catalog accessions
A unique free-text label for each genome-wide association study in the publication	The GWAS Catalog study accession identifying a published study Example: GCST007280	The trait under investigation Example: reticulocyte count	File name of your summary statistics data e.g. my_sumstats.tsv. 'NR' if not providing summary statistics.
Study tag	Study Accession	Reported trait	Summary statistics file
VegGWAS	GCST90161173	Vegetarianism	VegGWAS.tsv
Alanine_aminotransferase	GCST90161174	Alanine aminotransferase x vegetarianism interaction	Alanine_aminotransferase_rint.1df.tsv
Albumin	GCST90161175	Albumin x vegetarianism interaction	Albumin_rint.1df.tsv
Alkaline_phosphatase	GCST90161176	Alkaline phosphatase x vegetarianism interaction	Alkaline_phosphatase_rint.1df.tsv
Apolipoprotein_A	GCST90161177	Apolipoprotein A x vegetarianism interaction	Apolipoprotein_A_rint.1df.tsv
Apolipoprotein_B	GCST90161178	Apolipoprotein B x vegetarianism interaction	Apolipoprotein_B_rint.1df.tsv
Aspartate_aminotransferase	GCST90161179	Aspartate aminotransferase x vegetarianism interaction	Aspartate_aminotransferase_rint.1df.tsv
C_reactive_protein	GCST90161180	C reactive protein x vegetarianism interaction	C_reactive_protein_rint.1df.tsv
Calcium	GCST90161181	Calcium x vegetarianism interaction	Calcium_rint.1df.tsv
Cholesterol	GCST90161182	Cholesterol x vegetarianism interaction	Cholesterol_rint.1df.tsv
Creatinine	GCST90161183	Creatinine x vegetarianism interaction	Creatinine_rint.1df.tsv
Cystatin_C	GCST90161184	Cystatin C x vegetarianism interaction	Cystatin_C_rint.1df.tsv
Direct_bilirubin	GCST90161185	Direct bilirubin x vegetarianism interaction	Direct_bilirubin_rint.1df.tsv
Gamma_glutamyltransferase	GCST90161186	Gamma glutamyltransferase adjusted for BMI x vegetarianism interaction	Gamma_glutamyltransferase_rint.1df.tsv
HbA1c	GCST90161187	HbA1c x vegetarianism interaction	HbA1c_rint.1df.tsv
HDL_cholesterol	GCST90161188	HDL cholesterol x vegetarianism interaction	HDL_cholesterol_rint.1df.tsv
IGF_1	GCST90161189	IGF 1 x vegetarianism interaction	IGF_1_rint.1df.tsv
LDL_direct	GCST90161190	LDL direct x vegetarianism interaction	LDL_direct_rint.1df.tsv
Lipoprotein_A	GCST90161191	Lipoprotein A x vegetarianism interaction	Lipoprotein_A_rint.1df.tsv
Phosphate	GCST90161192	Phosphate x vegetarianism interaction	Phosphate_rint.1df.tsv
SHBG	GCST90161193	SHBG x vegetarianism interaction	SHBG_rint.1df.tsv
Testosterone	GCST90161194	Testosterone x vegetarianism interaction	Testosterone_rint.1df.tsv
Total_bilirubin	GCST90161195	Total bilirubin x vegetarianism interaction	Total_bilirubin_rint.1df.tsv
Total_protein	GCST90161196	Total protein x vegetarianism interaction	Total_protein_rint.1df.tsv
Triglycerides	GCST90161197	Triglycerides x vegetarianism interaction	Triglycerides_rint.1df.tsv
Urate	GCST90161198	Urate x vegetarianism interaction	Urate_rint.1df.tsv
Urea	GCST90161199	Urea x vegetarianism interaction	Urea_rint.1df.tsv
Vitamin_D	GCST90161200	Vitamin D x vegetarianism interaction	Vitamin_D_rint.1df.tsv
eGFR	GCST90161201	eGFR x vegetarianism interaction	eGFR_rint.1df.tsv
Free_testosterone	GCST90161202	Free testosterone x vegetarianism interaction	freeTest_rint.1df.tsv
Bioavailable_testosterone	GCST90161203	Bioavailable testosterone x vegetarianism interaction	bioavailableTest_rint.1df.tsv
Alanine_aminotransferase_adjBMI	GCST90161204	Alanine aminotransferase adjusted for BMI x vegetarianism interaction	Alanine_aminotransferase_rint.adjBMI.1df.tsv
Albumin_adjBMI	GCST90161205	Albumin adjusted for BMI x vegetarianism interaction	Albumin_rint.adjBMI.1df.tsv
Alkaline_phosphatase_adjBMI	GCST90161206	Alkaline phosphatase adjusted for BMI x vegetarianism interaction	Alkaline_phosphatase_rint.adjBMI.1df.tsv
Apolipoprotein_A_adjBMI	GCST90161207	Apolipoprotein A adjusted for BMI x vegetarianism interaction	Apolipoprotein_A_rint.adjBMI.1df.tsv
Apolipoprotein_B_adjBMI	GCST90161208	Apolipoprotein B adjusted for BMI x vegetarianism interaction	Apolipoprotein_B_rint.adjBMI.1df.tsv
Aspartate_aminotransferase_adjBMI	GCST90161209	Aspartate aminotransferase adjusted for BMI x vegetarianism interaction	Aspartate_aminotransferase_rint.adjBMI.1df.tsv
C_reactive_protein_adjBMI	GCST90161210	C reactive protein adjusted for BMI x vegetarianism interaction	C_reactive_protein_rint.adjBMI.1df.tsv
Calcium_adjBMI	GCST90161211	Calcium adjusted for BMI x vegetarianism interaction	Calcium_rint.adjBMI.1df.tsv
Cholesterol_adjBMI	GCST90161212	Cholesterol adjusted for BMI x vegetarianism interaction	Cholesterol_rint.adjBMI.1df.tsv
Creatinine_adjBMI	GCST90161213	Creatinine adjusted for BMI x vegetarianism interaction	Creatinine_rint.adjBMI.1df.tsv
Cystatin_C_adjBMI	GCST90161214	Cystatin C adjusted for BMI x vegetarianism interaction	Cystatin_C_rint.adjBMI.1df.tsv
Direct_bilirubin_adjBMI	GCST90161215	Direct bilirubin adjusted for BMI x vegetarianism interaction	Direct_bilirubin_rint.adjBMI.1df.tsv
Gamma_glutamyltransferase_adjBMI	GCST90161216	Gamma glutamyltransferase adjusted for BMI x vegetarianism interaction	Gamma_glutamyltransferase_rint.adjBMI.1df.tsv
HbA1c_adjBMI	GCST90161217	HbA1c adjusted for BMI x vegetarianism interaction	HbA1c_rint.adjBMI.1df.tsv
HDL_cholesterol_adjBMI	GCST90161218	HDL cholesterol adjusted for BMI x vegetarianism interaction	HDL_cholesterol_rint.adjBMI.1df.tsv
IGF_1_adjBMI	GCST90161219	IGF 1 adjusted for BMI x vegetarianism interaction	IGF_1_rint.adjBMI.1df.tsv
LDL_direct_adjBMI	GCST90161220	LDL direct adjusted for BMI x vegetarianism interaction	LDL_direct_rint.adjBMI.1df.tsv
Lipoprotein_A_adjBMI	GCST90161221	Lipoprotein A adjusted for BMI x vegetarianism interaction	Lipoprotein_A_rint.adjBMI.1df.tsv
Phosphate_adjBMI	GCST90161222	Phosphate adjusted for BMI x vegetarianism interaction	Phosphate_rint.adjBMI.1df.tsv
SHBG_adjBMI	GCST90161223	SHBG adjusted for BMI x vegetarianism interaction	SHBG_rint.adjBMI.1df.tsv
Testosterone_adjBMI	GCST90161224	Testosterone adjusted for BMI x vegetarianism interaction	Testosterone_rint.adjBMI.1df.tsv
Total_bilirubin_adjBMI	GCST90161225	Total bilirubin adjusted for BMI x vegetarianism interaction	Total_bilirubin_rint.adjBMI.1df.tsv
Total_protein_adjBMI	GCST90161226	Total protein adjusted for BMI x vegetarianism interaction	Total_protein_rint.adjBMI.1df.tsv
Triglycerides_adjBMI	GCST90161227	Triglycerides adjusted for BMI x vegetarianism interaction	Triglycerides_rint.adjBMI.1df.tsv
Urate_adjBMI	GCST90161228	Urate adjusted for BMI x vegetarianism interaction	Urate_rint.adjBMI.1df.tsv
Urea_adjBMI	GCST90161229	Urea adjusted for BMI x vegetarianism interaction	Urea_rint.adjBMI.1df.tsv
Vitamin_D_adjBMI	GCST90161230	Vitamin D adjusted for BMI x vegetarianism interaction	Vitamin_D_rint.adjBMI.1df.tsv
eGFR_adjBMI	GCST90161231	eGFR adjusted for BMI x vegetarianism interaction	eGFR_rint.adjBMI.1df.tsv
Free_testosterone_adjBMI	GCST90161232	Free testosterone adjusted for BMI x vegetarianism interaction	freeTest_rint.adjBMI.1df.tsv
Bioavailable_testosterone_adjBMI	GCST90161233	Bioavailable testosterone adjusted for BMI x vegetarianism interaction	bioavailableTest_rint.adjBMI.1df.tsv
